# A Pleiotropic Map of Brain Imaging Genetics Reveals Biologically Distinct Latent Endophenotypes

**DOI:** 10.64898/2026.04.27.26351743

**Authors:** Upasana Bhattacharyya, Jibin John, Zhong Yuanxin, Michael Preuss, Tian Ge, Todd Lencz, Max Lam

## Abstract

Genomewide association studies (GWAS) of brain scans are complicated by the large number and high collinearity of the available image-derived phenotypes (IDPs). Here, we present DIMPLE-GWAS (Dimensionality reduction and Integrated Multi-Phenotype Landscape Explorer for GWAS), a dimensionality-reduction framework designed to identify latent genetic architecture across high-dimensional pleiotropic phenotypes. This approach, applied to ∼4000 IDPs from ∼33K European ancestry participants in the UK Biobank, yielded 25 biologically interpretable latent phenotypes; this structure was validated in the independent ABCD cohort. The DIMPLE-GWAS clusters demonstrated substantially greater heritability than the input IDPs and yielded greater power for locus discovery, including 104 genomewide-significant loci not reported in prior GWAS of individual IDPs. These genetically defined phenotypes only partially aligned with conventional brain atlas boundaries based on gyral, cytoarchitectonic, or functional features. Instead, they revealed distinct patterns of brain organization and novel genetic relationships with neurologic, psychiatric, cognitive, and behavioral phenotypes.
