## Supplementary Table 4 for "A Pleiotropic Map of Brain Imaging Genetics Reveals Biologically Distinct Latent Endophenotypes"

### Sheet: Column_Description
Table ID	Table Name	Column Name	Description
Supplementary Table 4	Temporal enrichment of DIMPLE-GWAS cluster gene expression across human brain developmental stages	VARIABLE	The name of the continuous gene property variable tested in the MAGMA regression model (here, the specific BrainSpan developmental stage expression profile).
		TYPE	The variable type in the MAGMA model. "COVAR" indicates a continuous covariate/property (reflecting the continuous gene expression values), as opposed to "SET" which would indicate a discrete, binary gene set.
		NGENES	The number of valid, mapped genes included in the MAGMA regression model for that specific variable.
		BETA	The regression coefficient from the MAGMA model. It represents the strength of the linear relationship between the gene's expression level in that developmental stage and its genetic association (Z-score) with the GWAS trait.
		BETA_STD	The fully standardized BETA coefficient, allowing for direct comparison of enrichment effect sizes across different developmental stages and clusters.
		SE	The standard error of the BETA estimate.
		P	The one-sided P value from the MAGMA model, testing the alternative hypothesis that BETA > 0 (i.e., testing specifically if higher expression in that stage is significantly associated with stronger genetic association with the cluster).
		cluster_name	The descriptive anatomical name of the associated DIMPLE-GWAS cluster.
		Cluster_ID	The standardized three-letter abbreviation for the DIMPLE-GWAS cluster.
Description of Age Variables
Early_prenatal	Average gene expression during early fetal development (8–12 post-conception weeks [pcw]).
Early_mid-prenatal	Average gene expression during early-mid fetal development (13–15 pcw).
Late_mid-prenatal	Average gene expression during late-mid fetal development (16–23 pcw).
Late_prenatal	Average gene expression during late fetal development (24–38 pcw).
Early_infancy	Average gene expression during early infancy (0–5 months).
Late_infancy	Average gene expression during late infancy (6–18 months).
Early_childhood	Average gene expression during early childhood (19 months to 5 years).
Late_childhood	Average gene expression during late childhood (6–11 years).
Adolescence	Average gene expression during adolescence (12–19 years).
Young_adulthood	Average gene expression during young adulthood (20–39 years).
Middle_adulthood	Average gene expression during middle adulthood (40 to 60+ years).

### Sheet: Supplementary Table 4
VARIABLE	TYPE	NGENES	BETA	BETA_STD	SE	P	cluster_name	Cluster_ID
Early_prenatal	COVAR	13254	0.037059	0.055774	0.010734	0.00027883	Ventral Stream Volume and Area	VEN
Early_mid-prenatal	COVAR	13254	0.039087	0.058616	0.01221	0.00068649	Ventral Stream Volume and Area	VEN
Late_mid-prenatal	COVAR	13254	0.031544	0.04665	0.015207	0.019036	Ventral Stream Volume and Area	VEN
Late_prenatal	COVAR	13254	0.056993	0.078143	0.017538	0.00057942	Ventral Stream Volume and Area	VEN
Early_infancy	COVAR	13254	-0.051479	-0.072756	0.031036	0.95139	Ventral Stream Volume and Area	VEN
Late_infancy	COVAR	13254	-0.12415	-0.18064	0.022855	1	Ventral Stream Volume and Area	VEN
Early_childhood	COVAR	13254	0.014354	0.020022	0.015774	0.18143	Ventral Stream Volume and Area	VEN
Late_childhood	COVAR	13254	-0.078714	-0.11568	0.020689	0.99993	Ventral Stream Volume and Area	VEN
Adolescence	COVAR	13254	-0.048472	-0.068178	0.022259	0.98527	Ventral Stream Volume and Area	VEN
Young_adulthood	COVAR	13254	-0.069866	-0.099241	0.020362	0.9997	Ventral Stream Volume and Area	VEN
Middle_adulthood	COVAR	13254	-0.065095	-0.096491	0.017109	0.99993	Ventral Stream Volume and Area	VEN
Early_prenatal	COVAR	13254	0.01846	0.027782	0.011091	0.04803	Dorsal Stream Volume and Area	DOR
Early_mid-prenatal	COVAR	13254	0.0218	0.032692	0.012615	0.042002	Dorsal Stream Volume and Area	DOR
Late_mid-prenatal	COVAR	13254	0.016926	0.025032	0.015708	0.14063	Dorsal Stream Volume and Area	DOR
Late_prenatal	COVAR	13254	0.042242	0.057919	0.018118	0.009871	Dorsal Stream Volume and Area	DOR
Early_infancy	COVAR	13254	-0.038918	-0.055004	0.032056	0.88762	Dorsal Stream Volume and Area	DOR
Late_infancy	COVAR	13254	-0.055302	-0.080464	0.023631	0.99036	Dorsal Stream Volume and Area	DOR
Early_childhood	COVAR	13254	0.0058533	0.0081643	0.016292	0.3597	Dorsal Stream Volume and Area	DOR
Late_childhood	COVAR	13254	-0.07909	-0.11623	0.021368	0.99989	Dorsal Stream Volume and Area	DOR
Adolescence	COVAR	13254	-0.022178	-0.031194	0.022994	0.83259	Dorsal Stream Volume and Area	DOR
Young_adulthood	COVAR	13254	-0.025749	-0.036575	0.02104	0.88947	Dorsal Stream Volume and Area	DOR
Middle_adulthood	COVAR	13254	-0.030106	-0.044627	0.017679	0.95569	Dorsal Stream Volume and Area	DOR
Early_prenatal	COVAR	13254	0.013895	0.020913	0.010978	0.10282	Temporal Lobe Volume and Area	TMP
Early_mid-prenatal	COVAR	13254	0.027987	0.04197	0.012485	0.012502	Temporal Lobe Volume and Area	TMP
Late_mid-prenatal	COVAR	13254	0.029946	0.044287	0.015545	0.027043	Temporal Lobe Volume and Area	TMP
Late_prenatal	COVAR	13254	0.01567	0.021485	0.017936	0.19117	Temporal Lobe Volume and Area	TMP
Early_infancy	COVAR	13254	-0.080105	-0.11321	0.031721	0.99421	Temporal Lobe Volume and Area	TMP
Late_infancy	COVAR	13254	-0.037803	-0.055003	0.023392	0.94695	Temporal Lobe Volume and Area	TMP
Early_childhood	COVAR	13254	-0.01418	-0.019778	0.016125	0.81039	Temporal Lobe Volume and Area	TMP
Late_childhood	COVAR	13254	-0.055571	-0.081669	0.021156	0.99568	Temporal Lobe Volume and Area	TMP
Adolescence	COVAR	13254	-0.017306	-0.024341	0.022759	0.77648	Temporal Lobe Volume and Area	TMP
Young_adulthood	COVAR	13254	-0.0098465	-0.013987	0.020826	0.68182	Temporal Lobe Volume and Area	TMP
Middle_adulthood	COVAR	13254	-0.025719	-0.038124	0.017499	0.92917	Temporal Lobe Volume and Area	TMP
Early_prenatal	COVAR	13254	0.019246	0.028965	0.011029	0.040502	Cortical Thickness	CTH
Early_mid-prenatal	COVAR	13254	0.024432	0.036639	0.012544	0.025741	Cortical Thickness	CTH
Late_mid-prenatal	COVAR	13254	0.025439	0.037622	0.015619	0.0517	Cortical Thickness	CTH
Late_prenatal	COVAR	13254	-0.0053182	-0.0072918	0.018021	0.61604	Cortical Thickness	CTH
Early_infancy	COVAR	13254	-0.055026	-0.077769	0.031875	0.95784	Cortical Thickness	CTH
Late_infancy	COVAR	13254	-0.021826	-0.031756	0.023504	0.82344	Cortical Thickness	CTH
Early_childhood	COVAR	13254	-0.023046	-0.032145	0.0162	0.92256	Cortical Thickness	CTH
Late_childhood	COVAR	13254	-0.044957	-0.066071	0.021258	0.98277	Cortical Thickness	CTH
Adolescence	COVAR	13254	-0.023282	-0.032748	0.022865	0.84571	Cortical Thickness	CTH
Young_adulthood	COVAR	13254	-0.010317	-0.014655	0.020923	0.68902	Cortical Thickness	CTH
Middle_adulthood	COVAR	13254	-0.016162	-0.023957	0.017582	0.821	Cortical Thickness	CTH
Early_prenatal	COVAR	13254	-0.0076625	-0.011532	0.01015	0.77485	Resting_state_Motor	RSM
Early_mid-prenatal	COVAR	13254	0.0012303	0.001845	0.011545	0.45757	Resting_state_Motor	RSM
Late_mid-prenatal	COVAR	13254	0.01011	0.014951	0.014374	0.24093	Resting_state_Motor	RSM
Late_prenatal	COVAR	13254	-0.011519	-0.015793	0.016582	0.75635	Resting_state_Motor	RSM
Early_infancy	COVAR	13254	0.035616	0.050336	0.029333	0.11235	Resting_state_Motor	RSM
Late_infancy	COVAR	13254	0.024244	0.035275	0.021627	0.13115	Resting_state_Motor	RSM
Early_childhood	COVAR	13254	-0.013147	-0.018337	0.014908	0.81107	Resting_state_Motor	RSM
Late_childhood	COVAR	13254	-0.0019826	-0.0029136	0.019565	0.54035	Resting_state_Motor	RSM
Adolescence	COVAR	13254	0.0058957	0.0082925	0.021041	0.38967	Resting_state_Motor	RSM
Young_adulthood	COVAR	13254	0.01193	0.016946	0.019253	0.26776	Resting_state_Motor	RSM
Middle_adulthood	COVAR	13254	-0.0042614	-0.0063167	0.016179	0.60387	Resting_state_Motor	RSM
Early_prenatal	COVAR	13254	0.0229	0.034465	0.011229	0.020722	Supraventricular OD	SOD
Early_mid-prenatal	COVAR	13254	0.033593	0.050378	0.012771	0.0042703	Supraventricular OD	SOD
Late_mid-prenatal	COVAR	13254	0.034087	0.050411	0.015902	0.016047	Supraventricular OD	SOD
Late_prenatal	COVAR	13254	0.009792	0.013426	0.018349	0.2968	Supraventricular OD	SOD
Early_infancy	COVAR	13254	-0.041031	-0.05799	0.032458	0.89689	Supraventricular OD	SOD
Late_infancy	COVAR	13254	-0.048949	-0.07122	0.023928	0.97959	Supraventricular OD	SOD
Early_childhood	COVAR	13254	-0.0084692	-0.011813	0.016496	0.69616	Supraventricular OD	SOD
Late_childhood	COVAR	13254	-0.073176	-0.10754	0.021639	0.99964	Supraventricular OD	SOD
Adolescence	COVAR	13254	-0.015842	-0.022283	0.023283	0.75188	Supraventricular OD	SOD
Young_adulthood	COVAR	13254	-0.024992	-0.0355	0.021304	0.87961	Supraventricular OD	SOD
Middle_adulthood	COVAR	13254	-0.049767	-0.073771	0.017897	0.99728	Supraventricular OD	SOD
Early_prenatal	COVAR	13254	-0.0077421	-0.011652	0.0121	0.73886	Cortical Grey-White Intensities	CGW
Early_mid-prenatal	COVAR	13254	-0.007755	-0.01163	0.013763	0.71344	Cortical Grey-White Intensities	CGW
Late_mid-prenatal	COVAR	13254	-0.027684	-0.040942	0.017134	0.94691	Cortical Grey-White Intensities	CGW
Late_prenatal	COVAR	13254	0.016002	0.021941	0.019768	0.20912	Cortical Grey-White Intensities	CGW
Early_infancy	COVAR	13254	-0.052164	-0.073725	0.034967	0.93211	Cortical Grey-White Intensities	CGW
Late_infancy	COVAR	13254	-0.047758	-0.069486	0.02578	0.96801	Cortical Grey-White Intensities	CGW
Early_childhood	COVAR	13254	0.044567	0.062164	0.017767	0.0060713	Cortical Grey-White Intensities	CGW
Late_childhood	COVAR	13254	-0.049617	-0.072919	0.023319	0.98331	Cortical Grey-White Intensities	CGW
Adolescence	COVAR	13254	0.077548	0.10907	0.025073	0.00099346	Cortical Grey-White Intensities	CGW
Young_adulthood	COVAR	13254	0.063921	0.090797	0.022945	0.0026737	Cortical Grey-White Intensities	CGW
Middle_adulthood	COVAR	13254	-0.012215	-0.018107	0.019288	0.73673	Cortical Grey-White Intensities	CGW
Early_prenatal	COVAR	13254	0.026431	0.039778	0.010993	0.0081096	Orbital Frontal	ORF
Early_mid-prenatal	COVAR	13254	0.033115	0.049661	0.012503	0.0040478	Orbital Frontal	ORF
Late_mid-prenatal	COVAR	13254	0.021547	0.031865	0.015571	0.083225	Orbital Frontal	ORF
Late_prenatal	COVAR	13254	-0.0046234	-0.0063392	0.017964	0.60155	Orbital Frontal	ORF
Early_infancy	COVAR	13254	-0.092277	-0.13042	0.031768	0.99816	Orbital Frontal	ORF
Late_infancy	COVAR	13254	-0.030847	-0.044882	0.023429	0.90601	Orbital Frontal	ORF
Early_childhood	COVAR	13254	-0.017885	-0.024946	0.01615	0.86594	Orbital Frontal	ORF
Late_childhood	COVAR	13254	-0.050409	-0.074082	0.02119	0.99131	Orbital Frontal	ORF
Adolescence	COVAR	13254	-0.023349	-0.032841	0.022794	0.84716	Orbital Frontal	ORF
Young_adulthood	COVAR	13254	-0.01338	-0.019005	0.020858	0.73938	Orbital Frontal	ORF
Middle_adulthood	COVAR	13254	-0.03097	-0.045908	0.017525	0.96139	Orbital Frontal	ORF
Early_prenatal	COVAR	13254	0.030242	0.045514	0.011267	0.0036422	Parietal_Lobe_Volume_and_Area	PAR
Early_mid-prenatal	COVAR	13254	0.040188	0.060267	0.012814	0.00085821	Parietal_Lobe_Volume_and_Area	PAR
Late_mid-prenatal	COVAR	13254	0.04134	0.061138	0.015957	0.0047947	Parietal_Lobe_Volume_and_Area	PAR
Late_prenatal	COVAR	13254	0.015075	0.020669	0.018413	0.20649	Parietal_Lobe_Volume_and_Area	PAR
Early_infancy	COVAR	13254	-0.091925	-0.12992	0.032563	0.99762	Parietal_Lobe_Volume_and_Area	PAR
Late_infancy	COVAR	13254	-0.078246	-0.11385	0.024006	0.99944	Parietal_Lobe_Volume_and_Area	PAR
Early_childhood	COVAR	13254	-0.018438	-0.025717	0.016554	0.8673	Parietal_Lobe_Volume_and_Area	PAR
Late_childhood	COVAR	13254	-0.078978	-0.11607	0.021713	0.99986	Parietal_Lobe_Volume_and_Area	PAR
Adolescence	COVAR	13254	-0.03545	-0.049862	0.023363	0.9354	Parietal_Lobe_Volume_and_Area	PAR
Young_adulthood	COVAR	13254	-0.034197	-0.048576	0.021378	0.94515	Parietal_Lobe_Volume_and_Area	PAR
Middle_adulthood	COVAR	13254	-0.029914	-0.044343	0.017964	0.95205	Parietal_Lobe_Volume_and_Area	PAR
Early_prenatal	COVAR	13254	0.019147	0.028816	0.011166	0.04321	Limbic Volumes	LIM
Early_mid-prenatal	COVAR	13254	0.02074	0.031103	0.012701	0.05125	Limbic Volumes	LIM
Late_mid-prenatal	COVAR	13254	0.0096169	0.014222	0.015815	0.27157	Limbic Volumes	LIM
Late_prenatal	COVAR	13254	0.017533	0.024039	0.018244	0.16829	Limbic Volumes	LIM
Early_infancy	COVAR	13254	-0.019844	-0.028045	0.032275	0.73066	Limbic Volumes	LIM
Late_infancy	COVAR	13254	-0.038954	-0.056677	0.023794	0.94919	Limbic Volumes	LIM
Early_childhood	COVAR	13254	0.0075672	0.010555	0.016403	0.32228	Limbic Volumes	LIM
Late_childhood	COVAR	13254	-0.050399	-0.074068	0.021521	0.9904	Limbic Volumes	LIM
Adolescence	COVAR	13254	-0.016195	-0.022779	0.02315	0.75789	Limbic Volumes	LIM
Young_adulthood	COVAR	13254	-0.029371	-0.04172	0.021182	0.9172	Limbic Volumes	LIM
Middle_adulthood	COVAR	13254	-0.034556	-0.051224	0.017798	0.97389	Limbic Volumes	LIM
Early_prenatal	COVAR	13254	0.028053	0.042219	0.010731	0.0044771	Cingulate	CIN
Early_mid-prenatal	COVAR	13254	0.031236	0.046844	0.012206	0.0052522	Cingulate	CIN
Late_mid-prenatal	COVAR	13254	0.027875	0.041224	0.015199	0.033337	Cingulate	CIN
Late_prenatal	COVAR	13254	0.030555	0.041894	0.017534	0.040714	Cingulate	CIN
Early_infancy	COVAR	13254	-0.062512	-0.088349	0.031017	0.97806	Cingulate	CIN
Late_infancy	COVAR	13254	-0.061333	-0.089239	0.022865	0.99634	Cingulate	CIN
Early_childhood	COVAR	13254	0.0041218	0.0057492	0.015766	0.39688	Cingulate	CIN
Late_childhood	COVAR	13254	-0.093859	-0.13794	0.020671	1	Cingulate	CIN
Adolescence	COVAR	13254	-0.023446	-0.032978	0.02225	0.85399	Cingulate	CIN
Young_adulthood	COVAR	13254	-0.026541	-0.037701	0.02036	0.90381	Cingulate	CIN
Middle_adulthood	COVAR	13254	-0.051757	-0.076721	0.017103	0.99876	Cingulate	CIN
Early_prenatal	COVAR	13254	-0.013649	-0.020541	0.011514	0.88205	General White Matter Tract	WMT
Early_mid-prenatal	COVAR	13254	-0.010025	-0.015034	0.013097	0.77798	General White Matter Tract	WMT
Late_mid-prenatal	COVAR	13254	-0.011976	-0.017712	0.016307	0.76865	General White Matter Tract	WMT
Late_prenatal	COVAR	13254	0.062437	0.085608	0.018803	0.00045061	General White Matter Tract	WMT
Early_infancy	COVAR	13254	-0.0034769	-0.004914	0.03328	0.5416	General White Matter Tract	WMT
Late_infancy	COVAR	13254	-0.046914	-0.068258	0.024533	0.97207	General White Matter Tract	WMT
Early_childhood	COVAR	13254	0.032773	0.045713	0.01691	0.026319	General White Matter Tract	WMT
Late_childhood	COVAR	13254	-0.048037	-0.070597	0.022192	0.98478	General White Matter Tract	WMT
Adolescence	COVAR	13254	0.045447	0.063924	0.023867	0.028454	General White Matter Tract	WMT
Young_adulthood	COVAR	13254	0.027267	0.038732	0.021841	0.10595	General White Matter Tract	WMT
Middle_adulthood	COVAR	13254	-0.014463	-0.021438	0.018355	0.78463	General White Matter Tract	WMT
Early_prenatal	COVAR	13254	-0.0010737	-0.001616	0.010808	0.53957	Cerebellar Peduncle	CEP
Early_mid-prenatal	COVAR	13254	0.00073214	0.0010979	0.012293	0.47625	Cerebellar Peduncle	CEP
Late_mid-prenatal	COVAR	13254	-0.014593	-0.021582	0.015305	0.82983	Cerebellar Peduncle	CEP
Late_prenatal	COVAR	13254	0.0026209	0.0035936	0.017657	0.441	Cerebellar Peduncle	CEP
Early_infancy	COVAR	13254	-0.031755	-0.04488	0.031234	0.84534	Cerebellar Peduncle	CEP
Late_infancy	COVAR	13254	-0.023584	-0.034314	0.023028	0.8471	Cerebellar Peduncle	CEP
Early_childhood	COVAR	13254	0.014202	0.019809	0.015873	0.18549	Cerebellar Peduncle	CEP
Late_childhood	COVAR	13254	-0.022882	-0.033628	0.020832	0.86398	Cerebellar Peduncle	CEP
Adolescence	COVAR	13254	0.044019	0.061916	0.0224	0.024712	Cerebellar Peduncle	CEP
Young_adulthood	COVAR	13254	0.032485	0.046143	0.020499	0.056529	Cerebellar Peduncle	CEP
Middle_adulthood	COVAR	13254	-0.0099041	-0.014681	0.017227	0.71732	Cerebellar Peduncle	CEP
Early_prenatal	COVAR	13254	-0.016007	-0.02409	0.011584	0.91646	White Matter Connectivitiy	WMC
Early_mid-prenatal	COVAR	13254	-0.010113	-0.015165	0.013177	0.77858	White Matter Connectivitiy	WMC
Late_mid-prenatal	COVAR	13254	-0.015807	-0.023376	0.016406	0.83233	White Matter Connectivitiy	WMC
Late_prenatal	COVAR	13254	0.056458	0.077409	0.01892	0.0014252	White Matter Connectivitiy	WMC
Early_infancy	COVAR	13254	-0.020339	-0.028746	0.033482	0.72822	White Matter Connectivitiy	WMC
Late_infancy	COVAR	13254	-0.039717	-0.057787	0.024684	0.94618	White Matter Connectivitiy	WMC
Early_childhood	COVAR	13254	0.037371	0.052126	0.017012	0.014031	White Matter Connectivitiy	WMC
Late_childhood	COVAR	13254	-0.031732	-0.046635	0.02233	0.92234	White Matter Connectivitiy	WMC
Adolescence	COVAR	13254	0.056691	0.079739	0.02401	0.0091177	White Matter Connectivitiy	WMC
Young_adulthood	COVAR	13254	0.032168	0.045693	0.021974	0.071623	White Matter Connectivitiy	WMC
Middle_adulthood	COVAR	13254	-0.023327	-0.034578	0.018466	0.89674	White Matter Connectivitiy	WMC
Early_prenatal	COVAR	13254	0.0053637	0.0080723	0.011496	0.32041	Basal Ganglia + Thalamus + Cerebellum	BTC
Early_mid-prenatal	COVAR	13254	0.0058636	0.0087933	0.013076	0.32693	Basal Ganglia + Thalamus + Cerebellum	BTC
Late_mid-prenatal	COVAR	13254	0.0039182	0.0057946	0.016281	0.40491	Basal Ganglia + Thalamus + Cerebellum	BTC
Late_prenatal	COVAR	13254	0.016735	0.022945	0.018781	0.18647	Basal Ganglia + Thalamus + Cerebellum	BTC
Early_infancy	COVAR	13254	-0.013427	-0.018977	0.033226	0.65693	Basal Ganglia + Thalamus + Cerebellum	BTC
Late_infancy	COVAR	13254	-0.032789	-0.047707	0.024495	0.90963	Basal Ganglia + Thalamus + Cerebellum	BTC
Early_childhood	COVAR	13254	0.016953	0.023646	0.016885	0.1577	Basal Ganglia + Thalamus + Cerebellum	BTC
Late_childhood	COVAR	13254	-0.050868	-0.074757	0.022155	0.98915	Basal Ganglia + Thalamus + Cerebellum	BTC
Adolescence	COVAR	13254	0.018148	0.025526	0.023831	0.22318	Basal Ganglia + Thalamus + Cerebellum	BTC
Young_adulthood	COVAR	13254	0.0023624	0.0033556	0.021807	0.45687	Basal Ganglia + Thalamus + Cerebellum	BTC
Middle_adulthood	COVAR	13254	-0.021187	-0.031405	0.018324	0.87619	Basal Ganglia + Thalamus + Cerebellum	BTC
Early_prenatal	COVAR	13254	0.017295	0.026029	0.011321	0.063308	Occiptal Lobe Volume and Area	OCC
Early_mid-prenatal	COVAR	13254	0.015277	0.02291	0.012878	0.11776	Occiptal Lobe Volume and Area	OCC
Late_mid-prenatal	COVAR	13254	0.0055505	0.0082086	0.016034	0.36461	Occiptal Lobe Volume and Area	OCC
Late_prenatal	COVAR	13254	0.025802	0.035378	0.018496	0.081519	Occiptal Lobe Volume and Area	OCC
Early_infancy	COVAR	13254	-0.037503	-0.053004	0.032721	0.87412	Occiptal Lobe Volume and Area	OCC
Late_infancy	COVAR	13254	-0.056143	-0.081686	0.02412	0.99002	Occiptal Lobe Volume and Area	OCC
Early_childhood	COVAR	13254	0.013979	0.019498	0.016629	0.20029	Occiptal Lobe Volume and Area	OCC
Late_childhood	COVAR	13254	-0.055209	-0.081137	0.021818	0.9943	Occiptal Lobe Volume and Area	OCC
Adolescence	COVAR	13254	-0.0029384	-0.004133	0.023471	0.54981	Occiptal Lobe Volume and Area	OCC
Young_adulthood	COVAR	13254	-0.020768	-0.029501	0.021476	0.83323	Occiptal Lobe Volume and Area	OCC
Middle_adulthood	COVAR	13254	-0.025026	-0.037097	0.018046	0.91723	Occiptal Lobe Volume and Area	OCC
Early_prenatal	COVAR	13254	0.0040647	0.0061173	0.010496	0.34928	Long Tracts	LOT
Early_mid-prenatal	COVAR	13254	0.0066889	0.010031	0.011938	0.28764	Long Tracts	LOT
Late_mid-prenatal	COVAR	13254	0.013686	0.020241	0.014863	0.17858	Long Tracts	LOT
Late_prenatal	COVAR	13254	0.044214	0.060621	0.017142	0.0049571	Long Tracts	LOT
Early_infancy	COVAR	13254	0.017203	0.024313	0.030333	0.28532	Long Tracts	LOT
Late_infancy	COVAR	13254	-0.032059	-0.046645	0.022363	0.92414	Long Tracts	LOT
Early_childhood	COVAR	13254	0.011896	0.016593	0.015415	0.22016	Long Tracts	LOT
Late_childhood	COVAR	13254	-0.04538	-0.066692	0.020227	0.98756	Long Tracts	LOT
Adolescence	COVAR	13254	-0.020028	-0.028171	0.021757	0.82135	Long Tracts	LOT
Young_adulthood	COVAR	13254	-0.030483	-0.0433	0.019907	0.93713	Long Tracts	LOT
Middle_adulthood	COVAR	13254	-0.019798	-0.029347	0.016729	0.88167	Long Tracts	LOT
Early_prenatal	COVAR	13254	-0.011996	-0.018053	0.010119	0.88208	Resting_State_Visual+ Inter-hemispheric	RVI
Early_mid-prenatal	COVAR	13254	-0.0046439	-0.0069642	0.01151	0.6567	Resting_State_Visual+ Inter-hemispheric	RVI
Late_mid-prenatal	COVAR	13254	0.0040429	0.005979	0.01433	0.38893	Resting_State_Visual+ Inter-hemispheric	RVI
Late_prenatal	COVAR	13254	0.03142	0.043081	0.016529	0.028672	Resting_State_Visual+ Inter-hemispheric	RVI
Early_infancy	COVAR	13254	0.010805	0.015271	0.029245	0.35589	Resting_State_Visual+ Inter-hemispheric	RVI
Late_infancy	COVAR	13254	0.00028539	0.00041524	0.021563	0.49472	Resting_State_Visual+ Inter-hemispheric	RVI
Early_childhood	COVAR	13254	0.012874	0.017957	0.014862	0.19319	Resting_State_Visual+ Inter-hemispheric	RVI
Late_childhood	COVAR	13254	-0.0035477	-0.0052139	0.019506	0.57216	Resting_State_Visual+ Inter-hemispheric	RVI
Adolescence	COVAR	13254	0.0027662	0.0038908	0.020977	0.44754	Resting_State_Visual+ Inter-hemispheric	RVI
Young_adulthood	COVAR	13254	-0.0072811	-0.010342	0.019195	0.64777	Resting_State_Visual+ Inter-hemispheric	RVI
Middle_adulthood	COVAR	13254	-0.0081112	-0.012023	0.01613	0.69247	Resting_State_Visual+ Inter-hemispheric	RVI
Early_prenatal	COVAR	13254	-0.020342	-0.030615	0.010702	0.97133	Resting_state_DMN+ Intra-network	RDI
Early_mid-prenatal	COVAR	13254	-0.016845	-0.025261	0.012173	0.91676	Resting_state_DMN+ Intra-network	RDI
Late_mid-prenatal	COVAR	13254	-0.015887	-0.023495	0.015157	0.85271	Resting_state_DMN+ Intra-network	RDI
Late_prenatal	COVAR	13254	-0.029252	-0.040107	0.017484	0.95283	Resting_state_DMN+ Intra-network	RDI
Early_infancy	COVAR	13254	-0.022063	-0.031182	0.030934	0.76215	Resting_state_DMN+ Intra-network	RDI
Late_infancy	COVAR	13254	0.039026	0.056781	0.022805	0.043526	Resting_state_DMN+ Intra-network	RDI
Early_childhood	COVAR	13254	-0.0097101	-0.013544	0.015721	0.73159	Resting_state_DMN+ Intra-network	RDI
Late_childhood	COVAR	13254	0.031896	0.046875	0.02063	0.061052	Resting_state_DMN+ Intra-network	RDI
Adolescence	COVAR	13254	0.041728	0.058693	0.022185	0.030003	Resting_state_DMN+ Intra-network	RDI
Young_adulthood	COVAR	13254	0.051906	0.073731	0.020297	0.005281	Resting_state_DMN+ Intra-network	RDI
Middle_adulthood	COVAR	13254	0.045916	0.068062	0.017056	0.0035556	Resting_state_DMN+ Intra-network	RDI
Early_prenatal	COVAR	13254	-0.00025975	-0.00039092	0.011188	0.50926	Subcortical Intensity + Supraventricular White Matter	SIS
Early_mid-prenatal	COVAR	13254	-0.0039803	-0.005969	0.012726	0.62277	Subcortical Intensity + Supraventricular White Matter	SIS
Late_mid-prenatal	COVAR	13254	-0.018099	-0.026766	0.015843	0.87334	Subcortical Intensity + Supraventricular White Matter	SIS
Late_prenatal	COVAR	13254	0.026735	0.036656	0.018277	0.071778	Subcortical Intensity + Supraventricular White Matter	SIS
Early_infancy	COVAR	13254	-0.032383	-0.045768	0.032334	0.84171	Subcortical Intensity + Supraventricular White Matter	SIS
Late_infancy	COVAR	13254	-0.02082	-0.030293	0.023839	0.80876	Subcortical Intensity + Supraventricular White Matter	SIS
Early_childhood	COVAR	13254	0.022395	0.031237	0.016431	0.086464	Subcortical Intensity + Supraventricular White Matter	SIS
Late_childhood	COVAR	13254	-0.034497	-0.050698	0.021564	0.94516	Subcortical Intensity + Supraventricular White Matter	SIS
Adolescence	COVAR	13254	0.013883	0.019527	0.023193	0.27473	Subcortical Intensity + Supraventricular White Matter	SIS
Young_adulthood	COVAR	13254	0.009809	0.013933	0.021222	0.32197	Subcortical Intensity + Supraventricular White Matter	SIS
Middle_adulthood	COVAR	13254	0.0095369	0.014137	0.017834	0.29641	Subcortical Intensity + Supraventricular White Matter	SIS
Early_prenatal	COVAR	13254	-0.0072917	-0.010974	0.010118	0.76443	Resting_State_Cortico - cerebellar	RCC
Early_mid-prenatal	COVAR	13254	-0.0053786	-0.008066	0.011509	0.67987	Resting_State_Cortico - cerebellar	RCC
Late_mid-prenatal	COVAR	13254	0.00029929	0.00044262	0.014329	0.49167	Resting_State_Cortico - cerebellar	RCC
Late_prenatal	COVAR	13254	-0.04082	-0.055968	0.016526	0.99324	Resting_State_Cortico - cerebellar	RCC
Early_infancy	COVAR	13254	0.011701	0.016537	0.029244	0.34454	Resting_State_Cortico - cerebellar	RCC
Late_infancy	COVAR	13254	0.056479	0.082175	0.021554	0.004399	Resting_State_Cortico - cerebellar	RCC
Early_childhood	COVAR	13254	-0.022343	-0.031165	0.01486	0.93364	Resting_State_Cortico - cerebellar	RCC
Late_childhood	COVAR	13254	0.024398	0.035856	0.019503	0.10548	Resting_State_Cortico - cerebellar	RCC
Adolescence	COVAR	13254	0.021894	0.030795	0.020975	0.14829	Resting_State_Cortico - cerebellar	RCC
Young_adulthood	COVAR	13254	0.031588	0.044869	0.019191	0.049902	Resting_State_Cortico - cerebellar	RCC
Middle_adulthood	COVAR	13254	0.0067864	0.01006	0.016129	0.33697	Resting_State_Cortico - cerebellar	RCC
Early_prenatal	COVAR	13254	-0.019329	-0.029091	0.011227	0.95742	Supraventricular Free Water (Isotropic Volume Fraction)	SFW
Early_mid-prenatal	COVAR	13254	-0.017682	-0.026516	0.012771	0.91688	Supraventricular Free Water (Isotropic Volume Fraction)	SFW
Late_mid-prenatal	COVAR	13254	-0.027443	-0.040585	0.0159	0.95781	Supraventricular Free Water (Isotropic Volume Fraction)	SFW
Late_prenatal	COVAR	13254	0.03749	0.051402	0.018342	0.020491	Supraventricular Free Water (Isotropic Volume Fraction)	SFW
Early_infancy	COVAR	13254	-0.0054851	-0.0077522	0.032453	0.56711	Supraventricular Free Water (Isotropic Volume Fraction)	SFW
Late_infancy	COVAR	13254	-0.01112	-0.016179	0.023927	0.67893	Supraventricular Free Water (Isotropic Volume Fraction)	SFW
Early_childhood	COVAR	13254	0.044013	0.06139	0.016488	0.0038042	Supraventricular Free Water (Isotropic Volume Fraction)	SFW
Late_childhood	COVAR	13254	-0.010179	-0.014959	0.021645	0.68091	Supraventricular Free Water (Isotropic Volume Fraction)	SFW
Adolescence	COVAR	13254	0.05588	0.078598	0.023272	0.0081782	Supraventricular Free Water (Isotropic Volume Fraction)	SFW
Young_adulthood	COVAR	13254	0.029403	0.041765	0.021298	0.083728	Supraventricular Free Water (Isotropic Volume Fraction)	SFW
Middle_adulthood	COVAR	13254	-0.0078698	-0.011665	0.017899	0.66991	Supraventricular Free Water (Isotropic Volume Fraction)	SFW
Early_prenatal	COVAR	13254	-0.0034966	-0.0052623	0.0099079	0.63792	Resting_State_Unimodal-heteromodal	RUH
Early_mid-prenatal	COVAR	13254	0.00076408	0.0011458	0.01127	0.47297	Resting_State_Unimodal-heteromodal	RUH
Late_mid-prenatal	COVAR	13254	0.0036423	0.0053866	0.014031	0.39759	Resting_State_Unimodal-heteromodal	RUH
Late_prenatal	COVAR	13254	0.024108	0.033054	0.016185	0.068195	Resting_State_Unimodal-heteromodal	RUH
Early_infancy	COVAR	13254	0.02285	0.032294	0.028634	0.21245	Resting_State_Unimodal-heteromodal	RUH
Late_infancy	COVAR	13254	0.0031976	0.0046525	0.021112	0.43981	Resting_State_Unimodal-heteromodal	RUH
Early_childhood	COVAR	13254	0.0032168	0.0044868	0.014552	0.41253	Resting_State_Unimodal-heteromodal	RUH
Late_childhood	COVAR	13254	-0.01382	-0.02031	0.019098	0.76534	Resting_State_Unimodal-heteromodal	RUH
Adolescence	COVAR	13254	-0.011519	-0.016202	0.020539	0.71254	Resting_State_Unimodal-heteromodal	RUH
Young_adulthood	COVAR	13254	-0.016819	-0.023891	0.018794	0.81458	Resting_State_Unimodal-heteromodal	RUH
Middle_adulthood	COVAR	13254	-0.0045713	-0.0067762	0.015793	0.61388	Resting_State_Unimodal-heteromodal	RUH
Early_prenatal	COVAR	13254	0.00031774	0.00047819	0.011125	0.48861	Central White Matter Tracts and Ventricular Volume	CVV
Early_mid-prenatal	COVAR	13254	0.0012079	0.0018114	0.012654	0.46198	Central White Matter Tracts and Ventricular Volume	CVV
Late_mid-prenatal	COVAR	13254	-0.0074609	-0.011034	0.015754	0.6821	Central White Matter Tracts and Ventricular Volume	CVV
Late_prenatal	COVAR	13254	0.023443	0.032142	0.018173	0.09855	Central White Matter Tracts and Ventricular Volume	CVV
Early_infancy	COVAR	13254	-0.04157	-0.058751	0.032149	0.90199	Central White Matter Tracts and Ventricular Volume	CVV
Late_infancy	COVAR	13254	-0.012367	-0.017994	0.023705	0.69906	Central White Matter Tracts and Ventricular Volume	CVV
Early_childhood	COVAR	13254	0.018652	0.026017	0.016339	0.12682	Central White Matter Tracts and Ventricular Volume	CVV
Late_childhood	COVAR	13254	-0.037841	-0.055612	0.021441	0.96119	Central White Matter Tracts and Ventricular Volume	CVV
Adolescence	COVAR	13254	0.0121	0.01702	0.023061	0.2999	Central White Matter Tracts and Ventricular Volume	CVV
Young_adulthood	COVAR	13254	0.0046696	0.006633	0.021102	0.41244	Central White Matter Tracts and Ventricular Volume	CVV
Middle_adulthood	COVAR	13254	-0.0030215	-0.0044788	0.017733	0.56765	Central White Matter Tracts and Ventricular Volume	CVV
Early_prenatal	COVAR	13254	-0.015921	-0.023961	0.010277	0.93931	Resting State fMRI	RFM
Early_mid-prenatal	COVAR	13254	-0.012047	-0.018066	0.01169	0.8486	Resting State fMRI	RFM
Late_mid-prenatal	COVAR	13254	-0.0096591	-0.014285	0.014555	0.74652	Resting State fMRI	RFM
Late_prenatal	COVAR	13254	-0.035138	-0.048178	0.016789	0.98181	Resting State fMRI	RFM
Early_infancy	COVAR	13254	0.029778	0.042086	0.029704	0.15807	Resting State fMRI	RFM
Late_infancy	COVAR	13254	0.07793	0.11339	0.021889	0.00018603	Resting State fMRI	RFM
Early_childhood	COVAR	13254	-0.016961	-0.023658	0.015096	0.8694	Resting State fMRI	RFM
Late_childhood	COVAR	13254	0.036214	0.053221	0.019809	0.03378	Resting State fMRI	RFM
Adolescence	COVAR	13254	0.027471	0.038639	0.021305	0.098643	Resting State fMRI	RFM
Young_adulthood	COVAR	13254	0.035822	0.050883	0.019494	0.033074	Resting State fMRI	RFM
Middle_adulthood	COVAR	13254	0.010807	0.016019	0.016383	0.25476	Resting State fMRI	RFM
