## Supplementary Table 10 for "A Pleiotropic Map of Brain Imaging Genetics Reveals Biologically Distinct Latent Endophenotypes"

### Sheet: Column_Details
Table ID	Table Name	Column Name	Description
Supplementary Table 10	Metadata and source information for genome-wide association study (GWAS) summary statistics of evaluated neurological, psychiatric, and behavioral phenotypes.	Neurological phenotypes	The primary trait, psychiatric disorder, or behavioral phenotype investigated.
		Neurological phenotype abbreviation...	The standardized programmatic identifier utilized inThe analysis pipeline, encodingThe trait, ancestry cohort, specific cohort exclusions (e.g., UK Biobank), and processing status.
		PMID	The unique PubMed Identifier corresponding toThe primary source publication.
		Download Link	The repository or institutional URL from whichThe raw GWAS summary statistics were accessed.
		Title	The title ofThe primary publication reportingThe GWAS findings.
		Journal	The scientific journal in whichThe primary study was published.
		Year	The yearThe primary study was published.

### Sheet: Supplementary Table 10
Neurological phenotypes	Neurological phenotype abbreviation used in LDSC/MR	PMID	Download Link	Title	Journal	Year
Alzheimer's Disorder	ad_disease_NoUKB_EUR_2021	34493870	https://vu.data.surfsara.nl/index.php/s/LGjeIk6phQ6zw8I	A genome-wide association study with 1,126,563 individuals identifies new risk loci for Alzheimer's disease	Nat Genet	2021
ADHD	ADHD_EUR_2023_Imputed	36702997	https://pgc.unc.edu/for-researchers/download-results/	Genome-wide analyses of ADHD identify 27 risk loci, refineThe genetic architecture and implicate several cognitive domains	Nat Genet	2023
agreeableness	agreeableness_EUR_2023_Imputed	39134740	https://hugesumstats.yale.edu/dl/agree_MVP_GPC1_sumstat_file	A genome-wide investigation intoThe underlying genetic architecture of personality traits and overlap with psychopathology	Nat Hum Behav	2024
Amyotrophic Lateral Sclerosis (ALS)	als_disease_EUR_2021	34873335	http://ftp.ebi.ac.uk/pub/databases/gwas/summary_statistics/GCST90027001-GCST90028000/GCST90027164/GCST90027164_buildGRCh37.tsv.gz	Common and rare variant association analyses in amyotrophic lateral sclerosis identify 15 risk loci with distinct genetic architectures and neuron-specific biology	Nat Genet	2021
anorexia_nervosa	anorexia_nervosa_EUR_2019_Imputed	31308545	https://pgc.unc.edu/for-researchers/download-results/	Genome-wide association study identifies eight risk loci and implicates metabo-psychiatric origins for anorexia nervosa	Nat Genet	2019
anxiety	anxiety_disorders_Imputed	39294497	https://zenodo.org/records/13135834	Gene discovery and biological insights into anxiety disorders from a large-scale multi-ancestry genome-wide association study	Nat Genet	2024
ASD	ASD_EUR_2020	32747698	https://bitbucket.org/steinlabunc/spark_asd_sumstats/src/master/	Common genetic risk variants identified inThe SPARK cohort support DDHD2 as a candidate risk gene for autism	Transl Psychiatry	2020
bip	bip_noUKB_EUR_2025_Imputed	39843750	https://pgc.unc.edu/for-researchers/download-results/	Genomics yields biological and phenotypic insights into bipolar disorder	Nature	2025
broad_antisocial_behavior	broad_antisocial_behavior_EUR_2022_Imputed	36284158	https://vu.data.surfsara.nl/index.php/s/h6nnBvo86I7MbLv/download?path=%2F&files=broadABC2022_Final_CombinedSex.TBL.gz	UncoveringThe genetic architecture of broad antisocial behavior through a genome-wide association study meta-analysis	Mol Psychiatry	2022
Cigeret smoked per day	CigDay_NoUKB_EUR_2022	36477530	https://conservancy.umn.edu/items/91f6a003-6af2-4809-9785-53dc579dc788	Genetic diversity fuels gene discovery for tobacco and alcohol use	Nature	2022
conscientiousness	conscientiousness_EUR_2023_Imputed	39134740	https://hugesumstats.yale.edu/dl/consc_MVP_GPC1_sumstat_file	A genome-wide investigation intoThe underlying genetic architecture of personality traits and overlap with psychopathology	Nat Hum Behav	2024
CTP	CTP_NoUKBPP_EUR_2018	34035472	https://storage.googleapis.com/broad_institute_mlam/brainstorm-v2-local-gencor-1/03_quality_control_sumstatsqc/07_Data_Release_GWAS_Catalog_01/Lam_et_al_2021_CognitiveTaskPerformance.tsv.gz	Collective genomic segments with differential pleiotropic patterns between cognitive dimensions and psychopathology	Nat Commun	2021
Alcohol consumption per week	DrnkWk_NoUKB_EUR_2022	36477530	https://conservancy.umn.edu/items/91f6a003-6af2-4809-9785-53dc579dc788	Genetic diversity fuels gene discovery for tobacco and alcohol use	Nature	2022
EDU	EDU_EUR_2018	30038396	https://www.thessgac.org/	Gene discovery and polygenic prediction from a genome-wide association study of educational attainment in 1.1 million individuals	Nat Genet	2018
epilepsy	epilepsy_EUR_2023_Imputed	37653029	http://ftp.ebi.ac.uk/pub/databases/gwas/summary_statistics/GCST90271001-GCST90272000/GCST90271611/GCST90271611.tsv.gz	International League Against Epilepsy Consortium on Complex Epilepsies	Nat Genet	2023
extraversion	extraversion_EUR_2023_Imputed	39134740	https://hugesumstats.yale.edu/dl/extra_MVP_GPC1_sumstat_file	A genome-wide investigation intoThe underlying genetic architecture of personality traits and overlap with psychopathology	Nat Hum Behav	2024
headache	headache_EUR_2019	31427789	https://atlas.ctglab.nl/ukb2_sumstats/6159_1_logistic.EUR.sumstats.MACfilt.txt.gz	A global overview of pleiotropy and genetic architecture in complex traits	Nat Genet	2019
insomnia	insomnia_EUR_2022	35835914	https://vu.data.surfsara.nl/index.php/s/06RsHECyWqlBRwq	Genome-wide meta-analysis of insomnia prioritizes genes associated with metabolic and psychiatric pathways	nature genetics	2022
MDD	MDD_NoUKB_EUR_2025_Imputed	39814019	https://pgc.unc.edu/for-researchers/download-results/	Trans-ancestry genome-wide study of depression identifies 697 associations implicating cell types and pharmacotherapies	Cell	2025
migrain	migrain_all.cl_EUR_2023	37884687	https://www.decode.com/summarydata/	nature genetics	nature genetics	2023
neuroticism	neuroticism_EUR_2023	39134740	https://hugesumstats.yale.edu/dl/Neuro_MVP_UKB_sumstat_file	A genome-wide investigation intoThe underlying genetic architecture of personality traits and overlap with psychopathology	Nat Hum Behav	2024
obesity	obesity_EUR_2024	39024449	https://www.ebi.ac.uk/gwas/publications/39024449	Diversity and scale: Genetic architecture of 2068 traits inThe VA Million Veteran Program	Science	2024
ocd	ocd_EUR_2024_Imputed	38712091	https://pgc.unc.edu/for-researchers/download-results/	Genome-wide association study identifies 30 obsessive-compulsive disorder associated loci	medRxiv [Preprint]	2024
openness	openness_EUR_2023	39134740	https://hugesumstats.yale.edu/dl/open_MVP_GPC1_sumstat_file	A genome-wide investigation intoThe underlying genetic architecture of personality traits and overlap with psychopathology	Nat Hum Behav	2024
panic	panic_disorder_EUR_2021	31712720	https://pgc.unc.edu/for-researchers/download-results/	Genome-wide association study of panic disorder reveals genetic overlap with neuroticism and depression	Mol Psychiatry	2021
parkinson disease	parkinson_disease_EUR_2019	31701892	http://ftp.ebi.ac.uk/pub/databases/gwas/summary_statistics/GCST009001-GCST010000/GCST009325/GCST009324.tsv	Identification of novel risk loci, causal insights, and heritable risk for Parkinson's disease: a meta-analysis of genome-wide association studies	Lancet Neurol	2019
PTSD	PTSD_EUR_2024_Imputed	38637617	https://pgc.unc.edu/for-researchers/download-results/	Genome-wide association analyses identify 95 risk loci and provide insights intoThe neurobiology of post-traumatic stress disorder	Nat Genet	2024
risk_tolerance	risk_tolerance_EUR_2021_Imputed	34140656	https://thessgac.com/papers/	Resource profile and user guide ofThe Polygenic Index Repository	Nat Hum Behav	2021
SCZ	SCZ_noUKB_EUR_2022	35396580		Mapping genomic loci implicates genes and synaptic biology in schizophrenia	Nature	2022
stroke	stroke_EUR_2022	36180795	https://ftp.ebi.ac.uk/pub/databases/gwas/summary_statistics/GCST90104001-GCST90105000/GCST90104539/GCST90104539_buildGRCh37.tsv.gz	Stroke genetics informs drug discovery and risk prediction across ancestries	Nature	2022
Reaction Time	UKB_NoBrainImage_RT_2024	.	.	.	.	.
